# Defining the Temporal Progression of Normal and Nonunion Human Humeral Shaft Using Plasma Proteome

**DOI:** 10.1101/2025.09.13.25335670

**Authors:** Louis Gerstenfeld, Paul Tornetta, Serkalem Demisse, Nazanin Nafisi, Suna Chung, Trisha Chaffe, Avani Vaishnav, Ryan Kim, David Weiss, George Hanson, Joseph Patterson, Robert V. O’Toole, Paul Matuszewski, Roman M. Natoli, Renan C. Castillo, METRC

## Abstract

Current diagnostic tools are neither informative of, nor concurrent with the underlying biological processes of fracture healing. We examined if there would be protein markers in the plasma of non-operatively fixed, isolated, non-articular, humeral fractures that would be informative of these biological processes. Five follow-up visits over a six-month period were examined in 24 patients that healed (union) and 7 non-healers (nonunion). Using the first or last clinic visit as the reference, 118 proteins out of ∼7000 proteins that were assayed, showed differential expression at log^2^ fold change ≥1.3 fold and a significance of FDR ≤ 0.5. Multiple proteins related to endochondral bone development showed significant increased plasma levels during the first 12-16 weeks. Proteins associated with acute phase response, inflammation and lipid storage showed decreased levels after their initial induction. Using a time point to time point comparison for the first three follow-up visits (up to 9 weeks after injury) between healed and nonunion patients, identified 41 proteins with differential levels at p ≤ 0.05 significance, with ten overlapping the 118 proteins that tracked normal healing. The differential group associated with the nonunion patient‘s included specific extracellular matrix and acute phase proteins that showed decreased levels relative to normal healers. These data establish the progression of endochondral bone formation and place them in context to radiological and functional outcomes in human fracture healing. The identification of differentially expressed proteins in nonunion plasma suggests the potential for the development of diagnostic markers for the early intervention of nonunion.

**ClinicalTrials.gov#:** NCT05143476

**Sponsor/Funding Source:** DOD W81XWH-19-1-0796
