## supplemental files for Defining the Temporal Progression of Normal and Nonunion Human Humeral Shaft Using Plasma Proteome for "Defining the Temporal Progression of Normal and Nonunion Human Humeral Shaft Using Plasma Proteome": Supplemental Tables Human Proteome Comparison DEPs.xlsx

### Sheet: Union-Laxer(L)-REF1(ctrl)
REF1- total						REF1- Visit 2						REF1- Visit 3						REF1- Visit 4						REF1- Visit 5
APTNAME	ENTREZGENEID	ENTREZGENESYMBOL	FOLD_REF1	PFDR_REF1		APTNAME	ENTREZGENEID	ENTREZGENESYMBOL	FOLD_PAIR1_2	PFDR_PAIR1_2		APTNAME	ENTREZGENEID	ENTREZGENESYMBOL	FOLD_PAIR1_3	PFDR_PAIR1_3		APTNAME	ENTREZGENEID	ENTREZGENESYMBOL	FOLD_PAIR1_4	PFDR_PAIR1_4		APTNAME	ENTREZGENEID	ENTREZGENESYMBOL	FOLD_PAIR1_5	PFDR_PAIR1_5
seq.10419.1	286133	SCARA5	1.382	0.001656		seq.10419.1	286133	SCARA5	1.382	0.001656		seq.10419.1	286133	SCARA5	1.36	0.03098		seq.11152.46	26085	KLK13	1.311	0.004817		seq.10558.26	5101	PCDH9	1.439	0.02784
seq.10558.26	5101	PCDH9	1.439	0.02784		seq.11205.10	3695	ITGB7	-1.328	0.003898		seq.11205.10	3695	ITGB7	-1.306	0.01568		seq.11696.7	1382	CRABP2	1.492	6.048e-05		seq.10620.21	4477	MSMB	1.317	0.03469
seq.10620.21	4477	MSMB	1.317	0.03469		seq.11696.7	1382	CRABP2	1.37	1.831e-05		seq.11278.4	1302	COL11A2	1.488	0.04223		seq.12549.33	27306	HPGDS	1.384	0		seq.10907.116	50863	NTM	1.376	0.03535
seq.10907.116	50863	NTM	1.376	0.03535		seq.12034.28	10487	CAP1	-1.779	0.0489		seq.11696.7	1382	CRABP2	1.538	1.002e-06		seq.13130.150	3099	HK2	-1.405	0.01774		seq.11152.46	26085	KLK13	1.308	0.04254
seq.11152.46	26085	KLK13	1.311	0.004817		seq.12466.7	3178	HNRNPA1	-1.378	0.04656		seq.12549.33	27306	HPGDS	1.32	0.004994		seq.13460.4	1101	CHAD	1.349	0.00079		seq.11354.21	23236	PLCB1	1.321	0.01941
seq.11205.10	3695	ITGB7	-1.328	0.003898		seq.13130.150	3099	HK2	-1.503	0.03028		seq.12912.25			-1.375	0.038		seq.13722.105	735	C9	-1.362	6.443e-06		seq.11696.7	1382	CRABP2	1.517	0.001559
seq.11278.4	1302	COL11A2	1.488	0.04223		seq.13722.105	735	C9	-1.311	7.353e-08		seq.13460.4	1101	CHAD	1.409	5.32e-05		seq.15324.58	2512	FTL	-1.54	9.77e-07		seq.12549.33	27306	HPGDS	1.472	1.831e-05
seq.11354.21	23236	PLCB1	1.321	0.01941		seq.14324.52	9126	SMC3	-1.415	0.03398		seq.13722.105	735	C9	-1.316	3.556e-10		seq.15515.2	6288	SAA1	-2.655	0.0004837		seq.12800.5	122664	TPPP2	1.423	0.000544
seq.11696.7	1382	CRABP2	1.538	1.002e-06		seq.15466.30	1297	COL9A1	1.33	0.009791		seq.15466.30	1297	COL9A1	1.375	0.0166		seq.15559.5	118429	ANTXR2	1.451	1.52e-12		seq.13460.4	1101	CHAD	1.419	0.00125
seq.12034.28	10487	CAP1	-1.779	0.0489		seq.15515.2	6288	SAA1	-3.392	2.091e-06		seq.15515.2	6288	SAA1	-3.114	0.0009168		seq.17441.4	248	ALPI	1.504	0.02017		seq.13697.51	2819	GPD1	1.441	0.02143
seq.12466.7	3178	HNRNPA1	-1.378	0.04656		seq.15653.9	1300	COL10A1	1.424	0.003704		seq.15559.5	118429	ANTXR2	1.444	6.046e-08		seq.17447.52	6424	SFRP4	1.316	0.006731		seq.13722.105	735	C9	-1.341	0.0001195
seq.12549.33	27306	HPGDS	1.384	0		seq.15693.9	5241	PGR	-1.327	0.02157		seq.15653.9	1300	COL10A1	1.41	0.007435		seq.17766.5	653361	NCF1	-1.54	0.00861		seq.13747.9	765	CA6	1.322	2.457e-07
seq.12800.5	122664	TPPP2	1.423	0.000544		seq.16758.96	3068	HDGF	-1.356	0.02933		seq.17342.13	155465	AGR3	1.617	0.01963		seq.18376.19	4634	MYL3	-1.474	9.096e-05		seq.15375.49	1360	CPB1	1.301	0.04504
seq.12912.25			-1.375	0.038		seq.17176.13	11168	PSIP1	-1.365	0.02661		seq.17441.4	248	ALPI	1.407	0.02268		seq.18832.65	6289	SAA2	-1.82	0.01711		seq.15515.2	6288	SAA1	-2.272	0.04666
seq.13130.150	3099	HK2	-1.405	0.01774		seq.17447.52	6424	SFRP4	1.34	0.0004222		seq.17447.52	6424	SFRP4	1.377	0.0009168		seq.19236.24	10923	SUB1	-1.381	0.04783		seq.15559.5	118429	ANTXR2	1.519	3.762e-08
seq.13460.4	1101	CHAD	1.409	5.32e-05		seq.17766.5	653361	NCF1	-1.616	0.01972		seq.17766.5	653361	NCF1	-1.645	0.02933		seq.20187.10	3685|3690	ITGAV|ITGB3	1.389	0.001712		seq.16558.2	4653	MYOC	1.302	6.935e-06
seq.13697.51	2819	GPD1	1.441	0.02143		seq.17805.35	10285	SMNDC1	-1.319	0.01799		seq.18376.19	4634	MYL3	-1.456	0.001343		seq.20444.12	51673	TPPP3	1.397	1.197e-05		seq.16613.3	1015	CDH17	1.302	0.0009269
seq.13722.105	735	C9	-1.316	3.556e-10		seq.18348.89	3184	HNRNPD	-1.411	0.03674		seq.18832.65	6289	SAA2	-1.947	0.008058		seq.21533.51	4046	LSP1	-1.357	0.003091		seq.17447.52	6424	SFRP4	1.319	0.01617
seq.13747.9	765	CA6	1.322	2.457e-07		seq.18376.19	4634	MYL3	-1.528	1.197e-05		seq.20444.12	51673	TPPP3	1.379	0.009958		seq.21685.29	1630	DCC	1.333	0.002236		seq.17766.5	653361	NCF1	-1.584	0.006425
seq.14324.52	9126	SMC3	-1.415	0.03398		seq.18832.65	6289	SAA2	-1.982	0.003947		seq.21533.51	4046	LSP1	-1.427	0.04411		seq.3340.53	7060	THBS4	1.458	6.012e-06		seq.19236.24	10923	SUB1	-1.471	0.0166
seq.15324.58	2512	FTL	-1.54	9.77e-07		seq.19236.24	10923	SUB1	-1.548	0.0009242		seq.21685.29	1630	DCC	1.314	0.02919		seq.3504.58	57817	HAMP	-1.854	0		seq.19271.64	2770	GNAI1	1.373	0.03126
seq.15375.49	1360	CPB1	1.301	0.04504		seq.19364.163	5111	PCNA	-1.465	0.01616		seq.22371.46	83541	FAM110A	1.444	0.02352		seq.3803.10	1473	CST5	1.337	0.007678		seq.19372.7	161357	MDGA2	1.411	0.01313
seq.15466.30	1297	COL9A1	1.33	0.009791		seq.19631.13	3827	KNG1	1.326	0.03754		seq.23326.10	2939	GSTA2	1.538	0.02216		seq.4336.2	6288	SAA1	-2.246	0.003898		seq.20187.10	3685|3690	ITGAV|ITGB3	1.541	0.0002722
seq.15515.2	6288	SAA1	-3.392	2.091e-06		seq.20374.41	57017	COQ9	-1.787	0.03882		seq.3045.72	5764	PTN	1.308	0.01291		seq.4337.49	1401	CRP	-1.645	0.0006797		seq.20444.12	51673	TPPP3	1.483	0.004191
seq.15559.5	118429	ANTXR2	1.451	1.52e-12		seq.20960.47	8880	FUBP1	-1.338	0.02659		seq.3173.49	27163	NAAA	1.476	0.003109		seq.5351.52	3181	HNRNPA2B1	-1.345	0.01748		seq.21685.29	1630	DCC	1.373	0.01321
seq.15653.9	1300	COL10A1	1.424	0.003704		seq.21109.1	112942	CFAP36	-1.403	0.02674		seq.3340.53	7060	THBS4	1.432	1.525e-05		seq.5358.3	4958	OMD	1.338	0.0001308		seq.22587.37	285220	EPHA6	1.319	0.04389
seq.15693.9	5241	PGR	-1.327	0.02157		seq.21387.64	4224	MEP1A	-1.407	0.03043		seq.3504.58	57817	HAMP	-1.488	0.01616		seq.5635.66	54209	TREM2	-1.339	0.01692		seq.23275.9	8082	SSPN	1.363	0.0002395
seq.16558.2	4653	MYOC	1.302	6.935e-06		seq.21439.37	3059	HCLS1	-1.479	0.04867		seq.3514.49	5657	PRTN3	-1.497	0.006411		seq.5852.6	6283	S100A12	-1.619	0.0001085		seq.23326.10	2939	GSTA2	1.398	0.03503
seq.16613.3	1015	CDH17	1.302	0.0009269		seq.21533.51	4046	LSP1	-1.442	0.03674		seq.3727.35	5697	PYY	1.398	0.003122		seq.5934.1	2495|2512	FTH1|FTL	-1.532	1.079e-05		seq.2575.5	3952	LEP	1.366	0.0004222
seq.16758.96	3068	HDGF	-1.356	0.02933		seq.22037.47	79180	EFHD2	-1.328	0.03445		seq.4336.2	6288	SAA1	-2.611	0.002048		seq.6356.3	1360	CPB1	1.307	0.04276		seq.2828.82	6692	SPINT1	1.302	0.02024
seq.17176.13	11168	PSIP1	-1.365	0.02661		seq.22371.46	83541	FAM110A	1.304	0.02698		seq.4337.49	1401	CRP	-1.81	0.0004175		seq.6367.66	2331	FMOD	1.332	0.004372		seq.3340.53	7060	THBS4	1.452	0.0002879
seq.17342.13	155465	AGR3	1.617	0.01963		seq.24697.48	10949	HNRNPA0	-1.505	0.03952		seq.4891.50	2641	GCG	1.543	0.004269		seq.6440.31	8076	MFAP5	1.33	1.197e-05		seq.3352.80	765	CA6	1.427	4.096e-06
seq.17441.4	248	ALPI	1.504	0.02017		seq.25264.102	3635	INPP5D	-1.314	0.02047		seq.5358.3	4958	OMD	1.314	0.001139		seq.6485.59	3543	IGLL1	1.344	0.04723		seq.3803.10	1473	CST5	1.489	0.007587
seq.17447.52	6424	SFRP4	1.34	0.0004222		seq.25265.8	23048	FNBP1	-1.42	0.01839		seq.5668.49	155465	AGR3	1.306	0.02527		seq.7857.22	4922	NTS	1.587	0.02419		seq.4246.40	3897	L1CAM	1.35	0.007872
seq.17766.5	653361	NCF1	-1.584	0.006425		seq.3074.6	3929	LBP	-1.301	0.000178		seq.5852.6	6283	S100A12	-1.63	0.0002722		seq.7989.5	400793	C1orf226	-1.453	0.01616		seq.4314.12	79077	DCTPP1	1.346	0.03896
seq.17805.35	10285	SMNDC1	-1.319	0.01799		seq.3340.53	7060	THBS4	1.301	0.000315		seq.6367.66	2331	FMOD	1.348	0.005372		seq.8043.153	1311	COMP	1.348	5.085e-06		seq.4324.33	1470	CST2	1.387	0.01183
seq.18348.89	3184	HNRNPD	-1.411	0.03674		seq.3504.58	57817	HAMP	-1.662	2.972e-07		seq.6440.31	8076	MFAP5	1.303	0.03787		seq.8484.24	3952	LEP	1.373	0.01705		seq.4328.2	91653	BOC	1.355	0.03871
seq.18376.19	4634	MYL3	-1.528	1.197e-05		seq.3514.49	5657	PRTN3	-1.443	0.00167		seq.7145.1	3699	ITIH3	-1.313	9.369e-06		seq.8841.65	148113	CILP2	1.427	6.839e-11		seq.4337.49	1401	CRP	-1.523	0.04602
seq.18832.65	6289	SAA2	-1.982	0.003947		seq.4336.2	6288	SAA1	-2.721	0.0003773		seq.7857.22	4922	NTS	1.672	0.02347		seq.8982.65	7059	THBS3	1.574	1.197e-05		seq.4829.43	2810	SFN	1.306	0.003999
seq.19236.24	10923	SUB1	-1.548	0.0009242		seq.4337.49	1401	CRP	-1.864	0.0004175		seq.7989.5	400793	C1orf226	-1.439	0.03787		seq.9076.25	5179	PENK	1.51	0.001415		seq.4866.59	4915	NTRK2	1.549	0.04514
seq.19271.64	2770	GNAI1	1.373	0.03126		seq.4414.69	6441	SFTPD	-1.788	0.04656		seq.8043.153	1311	COMP	1.302	6.443e-06		seq.9844.138	88	ACTN2	-1.989	1.197e-05		seq.4891.50	2641	GCG	1.453	0.02177
seq.19364.163	5111	PCNA	-1.465	0.01616		seq.5351.52	3181	HNRNPA2B1	-1.445	0.03532		seq.8841.65	148113	CILP2	1.307	0.01134								seq.4908.6	2022	ENG	1.344	0.03863
seq.19372.7	161357	MDGA2	1.411	0.01313		seq.5581.28	2267	FGL1	-1.677	0.01612		seq.8982.65	7059	THBS3	1.613	0.0001445								seq.5358.3	4958	OMD	1.358	0.001653
seq.19631.13	3827	KNG1	1.326	0.03754		seq.5717.2	8483	CILP	-1.408	0.005672		seq.9005.16	5361	PLXNA1	1.323	0.02139								seq.5392.73	355	FAS	1.323	0.03916
seq.20187.10	3685|3690	ITGAV|ITGB3	1.541	0.0002722		seq.5852.6	6283	S100A12	-1.608	1.523e-05		seq.9076.25	5179	PENK	1.514	0.006997								seq.5635.66	54209	TREM2	-1.312	0.005793
seq.20374.41	57017	COQ9	-1.787	0.03882		seq.6036.78	284656	EPHA10	-1.313	0.00308		seq.9844.138	88	ACTN2	-1.871	0.000178								seq.5728.60	115350	FCRL1	1.3	0.03725
seq.20444.12	51673	TPPP3	1.397	1.197e-05		seq.6291.55	9746	CLSTN3	-1.308	0.001656														seq.5852.6	6283	S100A12	-1.631	0.004955
seq.20960.47	8880	FUBP1	-1.338	0.02659		seq.6294.11	85319	BAGE2	-1.363	0.03734														seq.6227.1	5655	KLK10	1.37	0.03142
seq.21109.1	112942	CFAP36	-1.403	0.02674		seq.6557.50	131578	LRRC15	1.457	0.01997														seq.6440.31	8076	MFAP5	1.34	0.006827
seq.21387.64	4224	MEP1A	-1.407	0.03043		seq.7145.1	3699	ITIH3	-1.311	0.0001724														seq.6485.59	3543	IGLL1	1.342	0.01577
seq.21439.37	3059	HCLS1	-1.479	0.04867		seq.7147.35	90199	WFDC8	-1.407	0.04246														seq.7049.2	8745	ADAM23	1.362	0.006287
seq.21533.51	4046	LSP1	-1.357	0.003091		seq.7989.5	400793	C1orf226	-1.403	0.03847														seq.8312.139	51727	CMPK1	1.489	0.02498
seq.21685.29	1630	DCC	1.333	0.002236		seq.8982.65	7059	THBS3	1.568	1.54e-05														seq.8484.24	3952	LEP	1.384	0.01086
seq.22037.47	79180	EFHD2	-1.328	0.03445		seq.9076.25	5179	PENK	1.318	0.02552														seq.8841.65	148113	CILP2	1.475	2.029e-06
seq.22371.46	83541	FAM110A	1.444	0.02352		seq.9742.59	7919	DDX39B	-1.442	0.03581														seq.8923.94	57452	GALNT16	1.4	0.02782
seq.22587.37	285220	EPHA6	1.319	0.04389		seq.9844.138	88	ACTN2	-1.743	0.01612														seq.8982.65	7059	THBS3	1.384	0.01321
seq.23275.9	8082	SSPN	1.363	0.0002395		seq.9849.13	328	APEX1	-1.401	0.04288														seq.9076.25	5179	PENK	1.475	0.01533
seq.23326.10	2939	GSTA2	1.538	0.02216
seq.24697.48	10949	HNRNPA0	-1.505	0.03952
seq.25264.102	3635	INPP5D	-1.314	0.02047
seq.25265.8	23048	FNBP1	-1.42	0.01839
seq.2575.5	3952	LEP	1.366	0.0004222
seq.2828.82	6692	SPINT1	1.302	0.02024
seq.3045.72	5764	PTN	1.308	0.01291
seq.3074.6	3929	LBP	-1.301	0.000178
seq.3173.49	27163	NAAA	1.476	0.003109
seq.3340.53	7060	THBS4	1.458	6.012e-06
seq.3352.80	765	CA6	1.427	4.096e-06
seq.3504.58	57817	HAMP	-1.854	0
seq.3514.49	5657	PRTN3	-1.443	0.00167
seq.3727.35	5697	PYY	1.398	0.003122
seq.3803.10	1473	CST5	1.489	0.007587
seq.4246.40	3897	L1CAM	1.35	0.007872
seq.4314.12	79077	DCTPP1	1.346	0.03896
seq.4324.33	1470	CST2	1.387	0.01183
seq.4328.2	91653	BOC	1.355	0.03871
seq.4336.2	6288	SAA1	-2.721	0.0003773
seq.4337.49	1401	CRP	-1.864	0.0004175
seq.4414.69	6441	SFTPD	-1.788	0.04656
seq.4829.43	2810	SFN	1.306	0.003999
seq.4866.59	4915	NTRK2	1.549	0.04514
seq.4891.50	2641	GCG	1.543	0.004269
seq.4908.6	2022	ENG	1.344	0.03863
seq.5351.52	3181	HNRNPA2B1	-1.345	0.01748
seq.5358.3	4958	OMD	1.338	0.0001308
seq.5392.73	355	FAS	1.323	0.03916
seq.5581.28	2267	FGL1	-1.677	0.01612
seq.5635.66	54209	TREM2	-1.312	0.005793
seq.5668.49	155465	AGR3	1.306	0.02527
seq.5717.2	8483	CILP	-1.408	0.005672
seq.5728.60	115350	FCRL1	1.3	0.03725
seq.5852.6	6283	S100A12	-1.608	1.523e-05
seq.5934.1	2495|2512	FTH1|FTL	-1.532	1.079e-05
seq.6036.78	284656	EPHA10	-1.313	0.00308
seq.6227.1	5655	KLK10	1.37	0.03142
seq.6291.55	9746	CLSTN3	-1.308	0.001656
seq.6294.11	85319	BAGE2	-1.363	0.03734
seq.6356.3	1360	CPB1	1.307	0.04276
seq.6367.66	2331	FMOD	1.332	0.004372
seq.6440.31	8076	MFAP5	1.33	1.197e-05
seq.6485.59	3543	IGLL1	1.342	0.01577
seq.6557.50	131578	LRRC15	1.457	0.01997
seq.7049.2	8745	ADAM23	1.362	0.006287
seq.7145.1	3699	ITIH3	-1.313	9.369e-06
seq.7147.35	90199	WFDC8	-1.407	0.04246
seq.7857.22	4922	NTS	1.672	0.02347
seq.7989.5	400793	C1orf226	-1.453	0.01616
seq.8043.153	1311	COMP	1.348	5.085e-06
seq.8312.139	51727	CMPK1	1.489	0.02498
seq.8484.24	3952	LEP	1.384	0.01086
seq.8841.65	148113	CILP2	1.427	6.839e-11
seq.8923.94	57452	GALNT16	1.4	0.02782
seq.8982.65	7059	THBS3	1.574	1.197e-05
seq.9005.16	5361	PLXNA1	1.323	0.02139
seq.9076.25	5179	PENK	1.51	0.001415
seq.9742.59	7919	DDX39B	-1.442	0.03581
seq.9844.138	88	ACTN2	-1.989	1.197e-05
seq.9849.13	328	APEX1	-1.401	0.04288

### Sheet: Union-Laxer(L)-REF5(ctrl)
REF5- total						REF5- Visit 1						REF5- Visit 2						REF5- Visit 3						REF5- Visit 4
APTNAME	ENTREZGENEID	ENTREZGENESYMBOL	FOLD_REF5	PFDR_REF5		APTNAME	ENTREZGENEID	ENTREZGENESYMBOL	FOLD_PAIR5_1	PFDR_PAIR5_1		APTNAME	ENTREZGENEID	ENTREZGENESYMBOL	FOLD_PAIR5_2	PFDR_PAIR5_2		APTNAME	ENTREZGENEID	ENTREZGENESYMBOL	FOLD_PAIR5_3	PFDR_PAIR5_3		APTNAME	ENTREZGENEID	ENTREZGENESYMBOL	FOLD_PAIR5_3	PFDR_PAIR5_3
seq.11696.7	1382	CRABP2	-1.517	0.005908		seq.11696.7	1382	CRABP2	-1.517	0.005908		seq.6557.50	131578	LRRC15	1.379	0.0001696		seq.18875.125	1280	COL2A1	1.325	0.003091
seq.12549.33	27306	HPGDS	-1.472	9.522e-05		seq.12549.33	27306	HPGDS	-1.472	9.522e-05
seq.12800.5	122664	TPPP2	-1.423	0.002425		seq.12800.5	122664	TPPP2	-1.423	0.002425
seq.13460.4	1101	CHAD	-1.419	0.004519		seq.13460.4	1101	CHAD	-1.419	0.004519
seq.13722.105	735	C9	1.341	0.0006658		seq.13722.105	735	C9	1.341	0.0006658
seq.13747.9	765	CA6	-1.322	1.34e-06		seq.13747.9	765	CA6	-1.322	1.34e-06
seq.15559.5	118429	ANTXR2	-1.519	1.846e-07		seq.15559.5	118429	ANTXR2	-1.519	1.846e-07
seq.16558.2	4653	MYOC	-1.302	3.024e-05		seq.16558.2	4653	MYOC	-1.302	3.024e-05
seq.16613.3	1015	CDH17	-1.302	0.003646		seq.16613.3	1015	CDH17	-1.302	0.003646
seq.17766.5	653361	NCF1	1.584	0.02278		seq.17766.5	653361	NCF1	1.584	0.02278
seq.18875.125	1280	COL2A1	1.325	0.003091		seq.19372.7	161357	MDGA2	-1.411	0.04658
seq.19372.7	161357	MDGA2	-1.411	0.04658		seq.20187.10	3685|3690	ITGAV|ITGB3	-1.541	0.001292
seq.20187.10	3685|3690	ITGAV|ITGB3	-1.541	0.001292		seq.20444.12	51673	TPPP3	-1.483	0.01588
seq.20444.12	51673	TPPP3	-1.483	0.01588		seq.21685.29	1630	DCC	-1.373	0.04658
seq.21685.29	1630	DCC	-1.373	0.04658		seq.23275.9	8082	SSPN	-1.363	0.001292
seq.23275.9	8082	SSPN	-1.363	0.001292		seq.2575.5	3952	LEP	-1.366	0.001953
seq.2575.5	3952	LEP	-1.366	0.001953		seq.3340.53	7060	THBS4	-1.452	0.001361
seq.3340.53	7060	THBS4	-1.452	0.001361		seq.3352.80	765	CA6	-1.427	1.786e-05
seq.3352.80	765	CA6	-1.427	1.786e-05		seq.3803.10	1473	CST5	-1.489	0.02716
seq.3803.10	1473	CST5	-1.489	0.02716		seq.4246.40	3897	L1CAM	-1.35	0.02805
seq.4246.40	3897	L1CAM	-1.35	0.02805		seq.4324.33	1470	CST2	-1.387	0.04275
seq.4324.33	1470	CST2	-1.387	0.04275		seq.4829.43	2810	SFN	-1.306	0.01533
seq.4829.43	2810	SFN	-1.306	0.01533		seq.5358.3	4958	OMD	-1.358	0.006307
seq.5358.3	4958	OMD	-1.358	0.006307		seq.5635.66	54209	TREM2	1.312	0.02118
seq.5635.66	54209	TREM2	1.312	0.02118		seq.5852.6	6283	S100A12	1.631	0.0182
seq.5852.6	6283	S100A12	1.631	0.0182		seq.6440.31	8076	MFAP5	-1.34	0.02453
seq.6440.31	8076	MFAP5	-1.34	0.02453		seq.7049.2	8745	ADAM23	-1.362	0.02243
seq.6557.50	131578	LRRC15	1.379	0.0001696		seq.8484.24	3952	LEP	-1.384	0.03899
seq.7049.2	8745	ADAM23	-1.362	0.02243		seq.8841.65	148113	CILP2	-1.475	1.026e-05
seq.8484.24	3952	LEP	-1.384	0.03899		seq.8982.65	7059	THBS3	-1.384	0.04658
seq.8841.65	148113	CILP2	-1.475	1.026e-05
seq.8982.65	7059	THBS3	-1.384	0.04658

### Sheet: Union-Stringent(S)-REF1(ctrl)
REF1- total						REF1- Visit 2						REF1- Visit 3						REF1- Visit 4						REF1- Visit 5
APTNAME	ENTREZGENEID	ENTREZGENESYMBOL	FOLD_REF1	PFDR_REF1		APTNAME	ENTREZGENEID	ENTREZGENESYMBOL	FOLD_PAIR1_2	PFDR_PAIR1_2		APTNAME	ENTREZGENEID	ENTREZGENESYMBOL	FOLD_PAIR1_3	PFDR_PAIR1_3		APTNAME	ENTREZGENEID	ENTREZGENESYMBOL	FOLD_PAIR1_4	PFDR_PAIR1_4		APTNAME	ENTREZGENEID	ENTREZGENESYMBOL	FOLD_PAIR1_5	PFDR_PAIR1_5
seq.10419.1	286133	SCARA5	1.422	0.03392		seq.10419.1	286133	SCARA5	1.422	0.03392		seq.11696.7	1382	CRABP2	1.603	4.742e-05		seq.11696.7	1382	CRABP2	1.449	0.01193		seq.11696.7	1382	CRABP2	1.525	0.01911
seq.11696.7	1382	CRABP2	1.603	4.742e-05		seq.11696.7	1382	CRABP2	1.372	0.006219		seq.12549.33	27306	HPGDS	1.357	0.006938		seq.12549.33	27306	HPGDS	1.375	9.287e-07		seq.12549.33	27306	HPGDS	1.441	0.0003242
seq.12549.33	27306	HPGDS	1.375	9.287e-07		seq.13460.4	1101	CHAD	1.306	0.02837		seq.12563.2	25816	TNFAIP8	-1.308	0.04168		seq.12800.5	122664	TPPP2	1.337	0.01487		seq.12800.5	122664	TPPP2	1.374	0.01553
seq.12563.2	25816	TNFAIP8	-1.308	0.04168		seq.15466.30	1297	COL9A1	1.414	0.04328		seq.12800.5	122664	TPPP2	1.32	0.01238		seq.13722.105	735	C9	-1.302	0.02073		seq.13460.4	1101	CHAD	1.461	0.006472
seq.12800.5	122664	TPPP2	1.32	0.01238		seq.15515.2	6288	SAA1	-3.449	0.002049		seq.13460.4	1101	CHAD	1.45	0.004017		seq.15324.58	2512	FTL	-1.515	0.002625		seq.13722.105	735	C9	-1.329	0.007936
seq.13460.4	1101	CHAD	1.45	0.004017		seq.15653.9	1300	COL10A1	1.512	0.02829		seq.15559.5	118429	ANTXR2	1.426	0.0003242		seq.15515.2	6288	SAA1	-2.563	0.04034		seq.13747.9	765	CA6	1.359	8.404e-06
seq.13722.105	735	C9	-1.329	0.007936		seq.17447.52	6424	SFRP4	1.363	0.01366		seq.15653.9	1300	COL10A1	1.497	0.03876		seq.15559.5	118429	ANTXR2	1.384	2.32e-05		seq.15375.49	1360	CPB1	1.371	0.03411
seq.13747.9	765	CA6	1.359	8.404e-06		seq.17805.35	10285	SMNDC1	-1.343	0.03254		seq.17342.13	155465	AGR3	1.823	0.01541		seq.18376.19	4634	MYL3	-1.463	0.001335		seq.15559.5	118429	ANTXR2	1.485	4.742e-05
seq.15324.58	2512	FTL	-1.515	0.002625		seq.18376.19	4634	MYL3	-1.48	0.0002189		seq.17447.52	6424	SFRP4	1.408	0.02085		seq.20187.10	3685|3690	ITGAV|ITGB3	1.453	0.002625		seq.16558.2	4653	MYOC	1.325	0.0003242
seq.15375.49	1360	CPB1	1.371	0.03411		seq.19236.24	10923	SUB1	-1.487	0.02525		seq.18348.89	3184	HNRNPD	-1.479	0.04533		seq.20444.12	51673	TPPP3	1.372	0.006944		seq.17766.5	653361	NCF1	-1.625	0.002625
seq.15466.30	1297	COL9A1	1.414	0.04328		seq.21651.9	10907	TXNL4A	-1.316	0.01119		seq.18376.19	4634	MYL3	-1.446	0.003519		seq.21533.51	4046	LSP1	-1.31	0.04255		seq.20187.10	3685|3690	ITGAV|ITGB3	1.492	0.006013
seq.15515.2	6288	SAA1	-3.449	0.002049		seq.3074.6	3929	LBP	-1.3	0.0132		seq.19236.24	10923	SUB1	-1.514	0.04168		seq.22961.7	2219	FCN1	-1.314	0.04326		seq.20444.12	51673	TPPP3	1.48	0.0356
seq.15559.5	118429	ANTXR2	1.384	2.32e-05		seq.3340.53	7060	THBS4	1.322	0.0183		seq.20187.10	3685|3690	ITGAV|ITGB3	1.396	0.03602		seq.2575.5	3952	LEP	1.385	0.004353		seq.21154.8	81617	CAB39L	1.311	0.02863
seq.15653.9	1300	COL10A1	1.512	0.02829		seq.3504.58	57817	HAMP	-1.631	0.0004408		seq.20444.12	51673	TPPP3	1.407	0.04013		seq.3340.53	7060	THBS4	1.462	0.001335		seq.22783.40	6688	SPI1	-1.578	0.02478
seq.16558.2	4653	MYOC	1.325	0.0003242		seq.4336.2	6288	SAA1	-2.828	0.02516		seq.20960.47	8880	FUBP1	-1.326	0.04082		seq.3504.58	57817	HAMP	-1.931	4.724e-12		seq.23275.9	8082	SSPN	1.321	0.001845
seq.17342.13	155465	AGR3	1.823	0.01541		seq.4337.49	1401	CRP	-1.973	0.01767		seq.23200.25	114900	C1QTNF4	1.302	0.0216		seq.4337.49	1401	CRP	-1.602	0.04255		seq.2575.5	3952	LEP	1.337	0.02324
seq.17447.52	6424	SFRP4	1.363	0.01366		seq.5581.28	2267	FGL1	-1.695	0.04827		seq.23326.10	2939	GSTA2	1.67	0.04255		seq.5852.6	6283	S100A12	-1.462	3.623e-06		seq.2686.67	3489	IGFBP6	1.331	0.0001782
seq.17766.5	653361	NCF1	-1.625	0.002625		seq.5717.2	8483	CILP	-1.43	0.02829		seq.2686.67	3489	IGFBP6	1.308	0.001084		seq.5934.1	2495|2512	FTH1|FTL	-1.52	0.007874		seq.3340.53	7060	THBS4	1.442	0.004017
seq.17805.35	10285	SMNDC1	-1.343	0.03254		seq.5852.6	6283	S100A12	-1.461	0.001845		seq.3045.72	5764	PTN	1.371	0.02085		seq.6440.31	8076	MFAP5	1.317	0.0121		seq.3352.80	765	CA6	1.467	0.0002284
seq.18348.89	3184	HNRNPD	-1.479	0.04533		seq.6036.78	284656	EPHA10	-1.328	0.02693		seq.3340.53	7060	THBS4	1.447	0.006219		seq.7223.60	6284	S100A13	-1.326	0.0005938		seq.3803.10	1473	CST5	1.515	0.04713
seq.18376.19	4634	MYL3	-1.48	0.0002189		seq.6291.55	9746	CLSTN3	-1.342	0.01917		seq.3514.49	5657	PRTN3	-1.476	0.04533		seq.8043.153	1311	COMP	1.351	0.0005938		seq.4829.43	2810	SFN	1.314	0.02837
seq.19236.24	10923	SUB1	-1.487	0.02525		seq.6296.36	170392	OIT3	-1.306	0.01848		seq.3727.35	5697	PYY	1.438	0.01366		seq.8484.24	3952	LEP	1.44	0.03429		seq.4982.54	5266	PI3	1.319	0.0191
seq.20187.10	3685|3690	ITGAV|ITGB3	1.453	0.002625		seq.8982.65	7059	THBS3	1.607	0.003519		seq.4337.49	1401	CRP	-1.693	0.04082		seq.8841.65	148113	CILP2	1.388	3.623e-06		seq.5358.3	4958	OMD	1.34	0.02712
seq.20444.12	51673	TPPP3	1.372	0.006944		seq.9793.145	57722	IGDCC4	1.301	0.005566		seq.4891.50	2641	GCG	1.556	0.01911		seq.8982.65	7059	THBS3	1.527	0.002885		seq.5852.6	6283	S100A12	-1.489	0.0003092
seq.20960.47	8880	FUBP1	-1.326	0.04082		seq.9844.138	88	ACTN2	-1.727	0.04255		seq.5358.3	4958	OMD	1.31	0.04803		seq.9844.138	88	ACTN2	-1.947	0.003574		seq.6440.31	8076	MFAP5	1.342	0.04504
seq.21154.8	81617	CAB39L	1.311	0.02863								seq.5668.49	155465	AGR3	1.403	0.02803								seq.7049.2	8745	ADAM23	1.32	0.02318
seq.21533.51	4046	LSP1	-1.31	0.04255								seq.5717.2	8483	CILP	-1.404	0.02128								seq.8841.65	148113	CILP2	1.437	0.0004422
seq.21651.9	10907	TXNL4A	-1.316	0.01119								seq.5852.6	6283	S100A12	-1.46	0.0005938								seq.8982.65	7059	THBS3	1.378	0.04945
seq.22783.40	6688	SPI1	-1.578	0.02478								seq.7145.1	3699	ITIH3	-1.301	0.008273
seq.22961.7	2219	FCN1	-1.314	0.04326								seq.7227.75	1690	COCH	1.331	0.01792
seq.23200.25	114900	C1QTNF4	1.302	0.0216								seq.8841.65	148113	CILP2	1.323	0.03667
seq.23275.9	8082	SSPN	1.321	0.001845								seq.8982.65	7059	THBS3	1.621	0.01366
seq.23326.10	2939	GSTA2	1.67	0.04255								seq.9076.25	5179	PENK	1.596	0.03888
seq.2575.5	3952	LEP	1.385	0.004353								seq.9793.145	57722	IGDCC4	1.308	0.01322
seq.2686.67	3489	IGFBP6	1.331	0.0001782								seq.9844.138	88	ACTN2	-1.735	0.01306
seq.3045.72	5764	PTN	1.371	0.02085
seq.3074.6	3929	LBP	-1.3	0.0132
seq.3340.53	7060	THBS4	1.462	0.001335
seq.3352.80	765	CA6	1.467	0.0002284
seq.3504.58	57817	HAMP	-1.931	4.724e-12
seq.3514.49	5657	PRTN3	-1.476	0.04533
seq.3727.35	5697	PYY	1.438	0.01366
seq.3803.10	1473	CST5	1.515	0.04713
seq.4336.2	6288	SAA1	-2.828	0.02516
seq.4337.49	1401	CRP	-1.973	0.01767
seq.4829.43	2810	SFN	1.314	0.02837
seq.4891.50	2641	GCG	1.556	0.01911
seq.4982.54	5266	PI3	1.319	0.0191
seq.5358.3	4958	OMD	1.34	0.02712
seq.5581.28	2267	FGL1	-1.695	0.04827
seq.5668.49	155465	AGR3	1.403	0.02803
seq.5717.2	8483	CILP	-1.404	0.02128
seq.5852.6	6283	S100A12	-1.462	3.623e-06
seq.5934.1	2495|2512	FTH1|FTL	-1.52	0.007874
seq.6036.78	284656	EPHA10	-1.328	0.02693
seq.6291.55	9746	CLSTN3	-1.342	0.01917
seq.6296.36	170392	OIT3	-1.306	0.01848
seq.6440.31	8076	MFAP5	1.317	0.0121
seq.7049.2	8745	ADAM23	1.32	0.02318
seq.7145.1	3699	ITIH3	-1.301	0.008273
seq.7223.60	6284	S100A13	-1.326	0.0005938
seq.7227.75	1690	COCH	1.331	0.01792
seq.8043.153	1311	COMP	1.351	0.0005938
seq.8484.24	3952	LEP	1.44	0.03429
seq.8841.65	148113	CILP2	1.388	3.623e-06
seq.8982.65	7059	THBS3	1.527	0.002885
seq.9076.25	5179	PENK	1.596	0.03888
seq.9793.145	57722	IGDCC4	1.301	0.005566
seq.9844.138	88	ACTN2	-1.947	0.003574

### Sheet: Union-Stringent(S)-REF5(ctrl)
REF5- total						REF5- Visit 1						REF5- Visit 2						REF5- Visit 3						REF5- Visit 4
APTNAME	ENTREZGENEID	ENTREZGENESYMBOL	FOLD_REF5	PFDR_REF5		APTNAME	ENTREZGENEID	ENTREZGENESYMBOL	FOLD_PAIR5_1	PFDR_PAIR5_1		APTNAME	ENTREZGENEID	ENTREZGENESYMBOL	FOLD_PAIR5_2	PFDR_PAIR5_2		APTNAME	ENTREZGENEID	ENTREZGENESYMBOL	FOLD_PAIR5_3	PFDR_PAIR5_3		APTNAME	ENTREZGENEID	ENTREZGENESYMBOL	FOLD_PAIR5_4	PFDR_PAIR5_4
seq.11140.56	1277	COL1A1	1.319	0.008209		seq.11696.7	1382	CRABP2	-1.525	0.0441		seq.11140.56	1277	COL1A1	1.319	0.008209		seq.15653.9	1300	COL10A1	1.504	0.03256
seq.11696.7	1382	CRABP2	-1.525	0.0441		seq.12549.33	27306	HPGDS	-1.441	0.0006549		seq.15653.9	1300	COL10A1	1.52	0.02692		seq.18875.125	1280	COL2A1	1.313	0.011
seq.12549.33	27306	HPGDS	-1.441	0.0006549		seq.12800.5	122664	TPPP2	-1.374	0.03771		seq.6557.50	131578	LRRC15	1.413	0.0004153
seq.12800.5	122664	TPPP2	-1.374	0.03771		seq.13460.4	1101	CHAD	-1.461	0.01368
seq.13460.4	1101	CHAD	-1.461	0.01368		seq.13722.105	735	C9	1.329	0.01664
seq.13722.105	735	C9	1.329	0.01664		seq.13747.9	765	CA6	-1.359	2.526e-05
seq.13747.9	765	CA6	-1.359	2.526e-05		seq.15559.5	118429	ANTXR2	-1.485	0.0001069
seq.15559.5	118429	ANTXR2	-1.485	0.0001069		seq.16558.2	4653	MYOC	-1.325	0.0006549
seq.15653.9	1300	COL10A1	1.52	0.02692		seq.17766.5	653361	NCF1	1.625	0.006455
seq.16558.2	4653	MYOC	-1.325	0.0006549		seq.20187.10	3685|3690	ITGAV|ITGB3	-1.492	0.01265
seq.17766.5	653361	NCF1	1.625	0.006455		seq.23275.9	8082	SSPN	-1.321	0.004574
seq.18875.125	1280	COL2A1	1.313	0.011		seq.2686.67	3489	IGFBP6	-1.331	0.0004017
seq.20187.10	3685|3690	ITGAV|ITGB3	-1.492	0.01265		seq.3340.53	7060	THBS4	-1.442	0.008692
seq.23275.9	8082	SSPN	-1.321	0.004574		seq.3352.80	765	CA6	-1.467	0.0004551
seq.2686.67	3489	IGFBP6	-1.331	0.0004017		seq.4982.54	5266	PI3	-1.319	0.0441
seq.3340.53	7060	THBS4	-1.442	0.008692		seq.5852.6	6283	S100A12	1.489	0.0006354
seq.3352.80	765	CA6	-1.467	0.0004551		seq.8841.65	148113	CILP2	-1.437	0.0009717
seq.4982.54	5266	PI3	-1.319	0.0441
seq.5852.6	6283	S100A12	1.489	0.0006354
seq.6557.50	131578	LRRC15	1.413	0.0004153
seq.8841.65	148113	CILP2	-1.437	0.0009717

### Sheet: NonUnion-Laxer(L)
Visit 1						Visit 2						Visit 3						Mean 123
APTNAME	ENTREZGENEID	ENTREZGENESYMBOL	FOLD_C	PROBT		APTNAME	ENTREZGENEID	ENTREZGENESYMBOL	FOLD_C	PROBT		APTNAME	ENTREZGENEID	ENTREZGENESYMBOL	FOLD_C	PROBT		APTNAME	ENTREZGENEID	ENTREZGENESYMBOL	FOLD_C	PROBT
SEQ_20540_65	57715	SEMA4G	1.46186	0.0002		SEQ_6390_18	594857	NPS	1.25897	0.001		SEQ_6390_18	594857	NPS	1.23545	0.0025		SEQ_20540_65	57715	SEMA4G	1.42431	0.0001
SEQ_6225_3	5652	PRSS8	1.29282	0.0008		SEQ_6225_3	5652	PRSS8	1.23167	0.0013		SEQ_21708_149	2217	FCGRT	1.37586	0.0132		SEQ_6225_3	5652	PRSS8	1.21713	0.0008
SEQ_18831_6	26018	LRIG1	1.45447	0.001		SEQ_20540_65	57715	SEMA4G	1.42902	0.0019		SEQ_7831_39	5950	RBP4	1.21217	0.0144		SEQ_18831_6	26018	LRIG1	1.37453	0.0022
SEQ_21708_149	2217	FCGRT	1.24518	0.0031		SEQ_6442_6	85318	BAGE3	1.26128	0.0023		SEQ_20540_65	57715	SEMA4G	1.33637	0.0145		SEQ_21708_149	2217	FCGRT	1.25866	0.0052
SEQ_9856_22	1725	DHPS	2.63575	0.0035		SEQ_15570_99	1380	CR2	1.68186	0.0025		SEQ_14116_129	6275	S100A4	1.34485	0.025		SEQ_15522_2	152007	GLIPR2	1.25523	0.0071
SEQ_10600_24	1047	CLGN	2.25299	0.0041		SEQ_6075_61	3074	HEXB	1.22905	0.0036		SEQ_18821_9	720|100293	C4A|C4B	-1.76802	0.0292		SEQ_14708_59	733	C8G	1.31068	0.0075
SEQ_7870_8	84735	CNDP1	1.49789	0.0057		SEQ_6380_23	3396	MRPL58	1.3269	0.0054		SEQ_4979_34	1805	DPT	1.38308	0.0301		SEQ_6379_62	9719	ADAMTSL2	-1.32563	0.008
SEQ_6379_62	9719	ADAMTSL2	-1.36605	0.0071		SEQ_8275_31	375033	PEAR1	1.2674	0.0081		SEQ_4983_6	10961	ERP29	1.28884	0.0324		SEQ_2961_1	5624	PROC	1.23457	0.0109
SEQ_12034_28	10487	CAP1	2.71494	0.0079		SEQ_5465_32	9394	HS6ST1	1.14213	0.0092		SEQ_5099_14	3902	LAG3	1.63692	0.033		SEQ_14133_93	7850	IL1R2	1.27382	0.013
SEQ_3617_80	3083	HGFAC	-1.56103	0.0096		SEQ_6379_62	9719	ADAMTSL2	-1.31515	0.0149		SEQ_4996_66	3273	HRG	-1.3546	0.0337		SEQ_6075_61	3074	HEXB	1.19063	0.0135
SEQ_17677_47	11126	CD160	2.09127	0.0101		SEQ_18831_6	26018	LRIG1	1.31342	0.0167		SEQ_18882_7	64084	CLSTN2	-1.46829	0.0356		SEQ_11278_4	1302	COL11A2	1.69146	0.0159
SEQ_14708_59	733	C8G	1.35792	0.0115		SEQ_5107_7	4851	NOTCH1	1.20751	0.0183		SEQ_14708_59	733	C8G	1.27193	0.038		SEQ_5358_3	4958	OMD	1.38263	0.016
SEQ_16055_3	81494	CFHR5	1.32762	0.0116		SEQ_5918_5	5720	PSME1	-1.91781	0.0198		SEQ_7857_22	4922	NTS	2.20323	0.0407		SEQ_7870_8	84735	CNDP1	1.37077	0.0164
SEQ_23304_1	55335	NIPSNAP3B	2.01576	0.012		SEQ_13747_9	765	CA6	1.94997	0.0211		SEQ_20561_15	27255	CNTN6	-1.38117	0.0414		SEQ_5725_1	4958	OMD	1.43539	0.0203
SEQ_21415_212	4215	MAP3K3	1.72133	0.0124		SEQ_14133_93	7850	IL1R2	1.29486	0.0231		SEQ_15522_2	152007	GLIPR2	1.24819	0.0447		SEQ_3617_80	3083	HGFAC	-1.50179	0.0229
SEQ_16837_20	8837	CFLAR	1.92418	0.0129		SEQ_2961_1	5624	PROC	1.23113	0.0238		SEQ_22564_5	143458	LDLRAD3	2.7661	0.0459		SEQ_2685_21	3488	IGFBP5	1.21827	0.0245
SEQ_15295_81	3481	IGF2	1.88297	0.0145		SEQ_3291_30	2208	FCER2	1.32017	0.0239		SEQ_21926_24	7321|7314	UBE2D1|UBB	2.08232	0.0462		SEQ_6380_23	3396	MRPL58	1.22748	0.0248
SEQ_5601_2	114770	PGLYRP2	-1.22858	0.0148		SEQ_2687_2	8190	MIA	1.30968	0.0261		SEQ_3184_25	2155	F7	1.19811	0.0492		SEQ_18882_7	64084	CLSTN2	-1.37285	0.0291
SEQ_18410_26	80117	ARL14	2.4333	0.0149		SEQ_14708_59	733	C8G	1.27372	0.0277								SEQ_15570_99	1380	CR2	1.406	0.0308
SEQ_2609_59	1471	CST3	-1.20756	0.0149		SEQ_15522_2	152007	GLIPR2	1.22385	0.0298								SEQ_5465_32	9394	HS6ST1	1.09306	0.0308
SEQ_21464_2	329	BIRC2	2.06213	0.0154		SEQ_3303_23	1474	CST6	1.34872	0.0335								SEQ_5107_7	4851	NOTCH1	1.14717	0.0319
SEQ_16588_10	3309	HSPA5	2.85782	0.0173		SEQ_2837_3	4233	MET	1.21514	0.0339								SEQ_5601_2	114770	PGLYRP2	-1.15729	0.0323
SEQ_6075_61	3074	HEXB	1.21656	0.0185		SEQ_15483_377	375790	AGRN	1.24391	0.0339								SEQ_16561_9	1	A1BG	-1.11159	0.033
SEQ_21444_40	3817	KLK2	2.00367	0.0188		SEQ_9312_8	563	AZGP1	1.16115	0.0339								SEQ_14088_38	3489	IGFBP6	1.21384	0.0335
SEQ_18311_44	10671	DCTN6	2.37126	0.0197		SEQ_3283_21	7045	TGFBI	1.20337	0.0389								SEQ_9297_12	374907	B3GNT8	1.52442	0.0337
SEQ_21426_88	80772	CPTP	2.19895	0.0208		SEQ_4996_66	3273	HRG	-1.34135	0.041								SEQ_3184_25	2155	F7	1.18144	0.034
SEQ_18882_7	64084	CLSTN2	-1.43024	0.0225		SEQ_5358_3	4958	OMD	1.35012	0.0414								SEQ_6442_6	85318	BAGE3	1.1701	0.0353
SEQ_10485_56	4103	MAGEA4	2.21535	0.0226		SEQ_2685_21	3488	IGFBP5	1.22342	0.0447								SEQ_19557_3	152831	KLB	1.2405	0.0386
SEQ_15515_2	6288	SAA1	2.97684	0.0235		SEQ_3352_80	765	CA6	1.98237	0.0447								SEQ_20087_3	9403	SELENOF	1.22044	0.0402
SEQ_8402_22	54360	CYTL1	2.0139	0.0237		SEQ_7831_39	5950	RBP4	1.16613	0.0452								SEQ_15515_2	6288	SAA1	1.91047	0.0403
SEQ_8480_29	2202	EFEMP1	-1.24932	0.0237		SEQ_3184_25	2155	F7	1.17159	0.0458								SEQ_9416_77	1368	CPM	1.3112	0.041
SEQ_14133_93	7850	IL1R2	1.26091	0.0247		SEQ_8024_64	8459	TPST2	1.16507	0.0491								SEQ_21130_82	3705	ITPK1	1.40721	0.0411
SEQ_14757_144	2253	FGF8	2.1709	0.025		SEQ_2677_1	1956	EGFR	1.18309	0.0498								SEQ_5080_131	10457	GPNMB	1.19333	0.0424
SEQ_11278_4	1302	COL11A2	1.69829	0.0251		SEQ_13460_4	1101	CHAD	1.3069	0.0498								SEQ_7831_39	5950	RBP4	1.15406	0.043
SEQ_21130_82	3705	ITPK1	1.49513	0.0269		SEQ_14088_38	3489	IGFBP6	1.23289	0.05								SEQ_22564_5	143458	LDLRAD3	2.38346	0.0433
SEQ_5725_1	4958	OMD	1.39528	0.0276		SEQ_5080_131	10457	GPNMB	1.21052	0.05								SEQ_19584_33	2254	FGF9	1.40734	0.0434
SEQ_23949_12	3688	ITGB1	1.72702	0.0276														SEQ_10574_10	567	B2M	1.63525	0.0435
SEQ_14284_23	440275	EIF2AK4	2.16187	0.0306														SEQ_16892_23	5168	ENPP2	-1.28642	0.0465
SEQ_20564_53	7070	THY1	1.46493	0.0318														SEQ_13460_4	1101	CHAD	1.29132	0.0465
SEQ_10670_26	9723	SEMA3E	2.04107	0.0324														SEQ_2677_1	1956	EGFR	1.15588	0.0486
SEQ_21000_40	246721	POLR2J2	1.94805	0.0331														SEQ_21685_29	1630	DCC	1.57	0.0486
SEQ_23391_20	6102	RP2	2.15913	0.034
SEQ_22564_5	143458	LDLRAD3	2.43665	0.0355
SEQ_9870_17	7453	WARS1	1.34741	0.0359
SEQ_23371_5	60491	NIF3L1	2.22916	0.0364
SEQ_9950_229	3902	LAG3	1.26903	0.0377
SEQ_5029_3	2191	FAP	1.17452	0.0417
SEQ_21183_1	11221	DUSP10	1.32309	0.0421
SEQ_25292_6	23491	CES3	-2.38381	0.0432
SEQ_23399_35	129401	NUP35	2.11784	0.0435
SEQ_6521_35	4885	NPTX2	1.32953	0.0439
SEQ_9297_12	374907	B3GNT8	1.56239	0.0441
SEQ_16021_30	1006	CDH8	1.87969	0.0443
SEQ_8990_42	483	ATP1B3	1.89976	0.0462
SEQ_20458_22	4695	NDUFA2	1.40046	0.0465
SEQ_15570_99	1380	CR2	1.37001	0.0466
SEQ_23390_6	203260	CCDC107	1.81161	0.0477
SEQ_6366_38	79770	TXNDC15	1.92016	0.0483
SEQ_21355_4	7391	USF1	1.89654	0.0497
SEQ_9755_19	28988	DBNL	2.14219	0.0497

### Sheet: NonUnion-Stringent(S)
Visit 1						Visit 2						Visit 3						Mean 123
APTNAME	ENTREZGENEID	ENTREZGENESYMBOL	FOLD_C	PROBT		APTNAME	ENTREZGENEID	ENTREZGENESYMBOL	FOLD_C	PROBT		APTNAME	ENTREZGENEID	ENTREZGENESYMBOL	FOLD_C	PROBT		APTNAME	ENTREZGENEID	ENTREZGENESYMBOL	FOLD_C	PROBT
SEQ_2768_56	3263	HPX	2.15804	0.0004		SEQ_8275_31	375033	PEAR1	1.39008	0.0018		SEQ_8323_163	7033	TFF3	-1.76115	0.003		SEQ_6471_53	10877	CFHR4	3.01088	0.0005
SEQ_10600_24	1047	CLGN	3.36605	0.0006		SEQ_6471_53	10877	CFHR4	2.78286	0.0025		SEQ_6471_53	10877	CFHR4	1.93214	0.0038		SEQ_6225_3	5652	PRSS8	1.26533	0.0011
SEQ_6471_53	10877	CFHR4	3.25009	0.0012		SEQ_6075_61	3074	HEXB	1.26765	0.0043		SEQ_21708_149	2217	FCGRT	1.59601	0.0048		SEQ_2768_56	3263	HPX	1.94431	0.0013
SEQ_15295_81	3481	IGF2	2.68521	0.0019		SEQ_6225_3	5652	PRSS8	1.23515	0.0059		SEQ_6390_18	594857	NPS	1.28428	0.0053		SEQ_6390_18	594857	NPS	1.27343	0.0035
SEQ_8402_22	54360	CYTL1	3.24223	0.0026		SEQ_6390_18	594857	NPS	1.2369	0.0064		SEQ_6225_3	5652	PRSS8	1.21108	0.0086		SEQ_6075_61	3074	HEXB	1.28697	0.0046
SEQ_6225_3	5652	PRSS8	1.38052	0.003		SEQ_6380_23	3396	MRPL58	1.43758	0.0074		SEQ_20402_11	6399	TRAPPC2	-2.13869	0.0091		SEQ_8275_31	375033	PEAR1	1.31748	0.0047
SEQ_6390_18	594857	NPS	1.36239	0.0048		SEQ_6442_6	85318	BAGE3	1.28596	0.0081		SEQ_2768_56	3263	HPX	1.53356	0.0093		SEQ_20540_65	57715	SEMA4G	1.4208	0.0055
SEQ_18831_6	26018	LRIG1	1.55827	0.0062		SEQ_2768_56	3263	HPX	1.78001	0.0113		SEQ_7831_39	5950	RBP4	1.31131	0.0102		SEQ_16561_9	1	A1BG	-1.19659	0.007
SEQ_9856_22	1725	DHPS	3.28204	0.0075		SEQ_2937_10	348	APOE	-1.40104	0.0125		SEQ_15470_11	3074	HEXB	-1.6476	0.0162		SEQ_21708_149	2217	FCGRT	1.3562	0.0081
SEQ_20540_65	57715	SEMA4G	1.45937	0.0076		SEQ_17758_79	51181	DCXR	-2.23249	0.0132		SEQ_21161_16	29960	MRM2	-1.22714	0.0214		SEQ_15570_99	1380	CR2	1.74519	0.0121
SEQ_6075_61	3074	HEXB	1.35658	0.0091		SEQ_3344_60	462	SERPINC1	1.25789	0.0132		SEQ_3291_30	2208	FCER2	1.42934	0.0214		SEQ_6557_50	131578	LRRC15	1.53506	0.0127
SEQ_21415_212	4215	MAP3K3	2.10384	0.0103		SEQ_2418_55	348	APOE	-1.53684	0.0137		SEQ_6442_6	85318	BAGE3	1.24477	0.0215		SEQ_6442_6	85318	BAGE3	1.26153	0.0141
SEQ_21708_149	2217	FCGRT	1.30031	0.0105		SEQ_20093_9	7412	VCAM1	1.3777	0.0138		SEQ_16613_3	1015	CDH17	-1.85252	0.0216		SEQ_15515_2	6288	SAA1	2.17267	0.0149
SEQ_22591_4	8326	FZD9	-4.01831	0.0108		SEQ_5465_32	9394	HS6ST1	1.15759	0.014		SEQ_6075_61	3074	HEXB	1.24207	0.0219		SEQ_13530_5	2837	UTS2R	-1.64975	0.0162
SEQ_10819_108	2192	FBLN1	1.91603	0.0114		SEQ_14088_38	3489	IGFBP6	1.40981	0.0162		SEQ_6371_50	10218	ANGPTL7	-2.52404	0.0221		SEQ_17758_79	51181	DCXR	-1.87222	0.0183
SEQ_8275_31	375033	PEAR1	1.25376	0.0118		SEQ_15570_99	1380	CR2	1.79026	0.0165		SEQ_9357_4	8804	CREG1	-1.48581	0.0242		SEQ_11265_8	216	ALDH1A1	-1.73819	0.0197
SEQ_6086_15	25884	CHRDL2	-1.49242	0.012		SEQ_13530_5	2837	UTS2R	-1.64759	0.0167		SEQ_3650_8		GFP	1.23448	0.0248		SEQ_18831_6	26018	LRIG1	1.40287	0.0202
SEQ_20564_53	7070	THY1	1.81528	0.0149		SEQ_15483_377	375790	AGRN	1.31087	0.017		SEQ_21182_8	116461	TSEN15	-5.82546	0.0275		SEQ_22591_4	8326	FZD9	-3.55446	0.0223
SEQ_15570_99	1380	CR2	1.68567	0.0171		SEQ_3291_30	2208	FCER2	1.43887	0.0172		SEQ_22576_1	30835	CD209	-2.03971	0.0276		SEQ_15522_2	152007	GLIPR2	1.30206	0.0248
SEQ_16837_20	8837	CFLAR	2.26233	0.0175		SEQ_5604_30	10855	HPSE	-1.6523	0.0179		SEQ_23401_3	26528	DAZAP1	-3.52308	0.0282		SEQ_21105_23	84747	UNC119B	-2.08482	0.0287
SEQ_12034_28	10487	CAP1	3.50527	0.0184		SEQ_20540_65	57715	SEMA4G	1.45689	0.0181		SEQ_14116_129	6275	S100A4	1.38944	0.03		SEQ_5635_66	54209	TREM2	-1.54198	0.029
SEQ_16613_3	1015	CDH17	-1.45791	0.0189		SEQ_20387_277	79145	CHCHD7	-1.41871	0.0182		SEQ_9950_229	3902	LAG3	1.51531	0.0306		SEQ_9991_112	90187	EMILIN3	-3.12818	0.0292
SEQ_5462_62	8547	FCN3	-1.43881	0.0191		SEQ_21105_23	84747	UNC119B	-2.30679	0.0185		SEQ_8018_43	23584	VSIG2	-2.88953	0.0312		SEQ_13959_7	51056	LAP3	-2.58367	0.0293
SEQ_17677_47	11126	CD160	2.33796	0.0195		SEQ_22977_18	10614	HEXIM1	-1.30749	0.0199		SEQ_13530_5	2837	UTS2R	-1.65483	0.0317		SEQ_5080_131	10457	GPNMB	1.27924	0.0306
SEQ_16055_3	81494	CFHR5	1.44486	0.0195		SEQ_11257_1	5860	QDPR	-1.63646	0.02		SEQ_12612_37	5689	PSMB1	-2.4143	0.0321		SEQ_16558_2	4653	MYOC	1.43484	0.0311
SEQ_13530_5	2837	UTS2R	-1.6742	0.0217		SEQ_6557_50	131578	LRRC15	1.52944	0.0202		SEQ_3216_2	5284	PIGR	-1.87293	0.0327		SEQ_5462_62	8547	FCN3	-1.41987	0.0318
SEQ_9991_112	90187	EMILIN3	-3.40918	0.0219		SEQ_12334_25	6470	SHMT1	-2.21779	0.0203		SEQ_2687_2	8190	MIA	1.48051	0.0375		SEQ_14088_38	3489	IGFBP6	1.33238	0.032
SEQ_24314_9	80006	TRAPPC13	-1.15106	0.0221		SEQ_21385_5	84631	SLITRK2	1.36471	0.0214		SEQ_13665_35	5523	PPP2R3A	-4.61132	0.0382		SEQ_6927_7	3340	NDST1	1.17144	0.0321
SEQ_16588_10	3309	HSPA5	3.47971	0.0242		SEQ_11265_8	216	ALDH1A1	-2.00999	0.0216		SEQ_4163_5	3015	H2AZ1	-2.86257	0.0394		SEQ_3291_30	2208	FCER2	1.3747	0.0332
SEQ_22576_1	30835	CD209	-1.76676	0.0248		SEQ_15522_2	152007	GLIPR2	1.32928	0.0219		SEQ_12551_3	83737	ITCH	-2.26918	0.0397		SEQ_8018_43	23584	VSIG2	-2.36266	0.0333
SEQ_16561_9	1	A1BG	-1.24019	0.0277		SEQ_19556_12	1378	CR1	1.463	0.0229		SEQ_5635_66	54209	TREM2	-1.63629	0.0397		SEQ_6380_23	3396	MRPL58	1.32107	0.0351
SEQ_9950_229	3902	LAG3	1.4479	0.0292		SEQ_2625_53	3320	HSP90AA1	-1.47423	0.0246		SEQ_10336_3	10273	STUB1	-6.05196	0.0403		SEQ_15483_377	375790	AGRN	1.2207	0.0354
SEQ_4979_34	1805	DPT	1.28933	0.0293		SEQ_9312_8	563	AZGP1	1.18022	0.0277		SEQ_8275_31	375033	PEAR1	1.32733	0.0407		SEQ_6371_50	10218	ANGPTL7	-2.02995	0.0363
SEQ_4159_130	3075	CFH	1.11387	0.0298		SEQ_5107_7	4851	NOTCH1	1.25779	0.0297		SEQ_6364_7	55080	TAPBPL	3.85125	0.0422		SEQ_15431_31	5009	OTC	-2.09396	0.0367
SEQ_10666_7	84572	GNPTG	-1.19027	0.0316		SEQ_6371_50	10218	ANGPTL7	-2.03876	0.0324		SEQ_22591_4	8326	FZD9	-3.39235	0.0437		SEQ_12334_25	6470	SHMT1	-1.84777	0.0373
SEQ_13959_7	51056	LAP3	-2.58279	0.033		SEQ_13959_7	51056	LAP3	-2.85408	0.0336		SEQ_20561_15	27255	CNTN6	-1.43903	0.0442		SEQ_20093_9	7412	VCAM1	1.29651	0.0378
SEQ_16558_2	4653	MYOC	1.33448	0.033		SEQ_5080_131	10457	GPNMB	1.29286	0.0339		SEQ_10382_1	27329	ANGPTL3	1.46984	0.0442		SEQ_4979_34	1805	DPT	1.38326	0.0388
SEQ_12612_37	5689	PSMB1	-2.18342	0.0342		SEQ_22591_4	8326	FZD9	-3.35519	0.0341		SEQ_4330_4	354	KLK3	-1.74224	0.0468		SEQ_11424_4	2184	FAH	-1.46455	0.0392
SEQ_3293_2	922	CD5L	1.66392	0.0349		SEQ_9991_112	90187	EMILIN3	-3.10721	0.0359		SEQ_20540_65	57715	SEMA4G	1.34083	0.0472		SEQ_10382_1	27329	ANGPTL3	1.34857	0.0393
SEQ_8018_43	23584	VSIG2	-2.32871	0.0353		SEQ_25072_11	9557	CHD1L	-1.42778	0.036								SEQ_8323_163	7033	TFF3	-1.43668	0.0395
SEQ_8480_29	2202	EFEMP1	-1.26284	0.0362		SEQ_5139_32	8633	UNC5C	1.37605	0.0385								SEQ_19556_12	1378	CR1	1.41003	0.0413
SEQ_25292_6	23491	CES3	-3.15389	0.0365		SEQ_2938_55	348	APOE	-1.26379	0.0397								SEQ_9950_229	3902	LAG3	1.40029	0.0415
SEQ_10485_56	4103	MAGEA4	2.77329	0.0383		SEQ_3298_52	152330	CNTN4	1.23766	0.0408								SEQ_3344_60	462	SERPINC1	1.24429	0.0418
SEQ_11424_4	2184	FAH	-1.67761	0.0387		SEQ_2686_67	3489	IGFBP6	1.40342	0.0419								SEQ_18342_2	29968	PSAT1	-2.01318	0.0429
SEQ_5635_66	54209	TREM2	-1.59384	0.0394		SEQ_4996_66	3273	HRG	-1.38679	0.0422								SEQ_9312_8	563	AZGP1	1.16938	0.0431
SEQ_9322_15	5954	RCN1	2.03865	0.0404		SEQ_17341_89	39	ACAT2	-2.46898	0.0432								SEQ_21385_5	84631	SLITRK2	1.2981	0.0435
SEQ_3057_55	8840	CCN4	-1.75515	0.0421		SEQ_8018_43	23584	VSIG2	-2.26283	0.0442								SEQ_20387_277	79145	CHCHD7	-1.29872	0.044
SEQ_3617_80	3083	HGFAC	-1.56952	0.0434		SEQ_15470_11	3074	HEXB	-1.33621	0.0444								SEQ_5604_30	10855	HPSE	-1.48583	0.0446
SEQ_15635_4	64094	SMOC2	1.56125	0.0438		SEQ_13460_4	1101	CHAD	1.44314	0.0453								SEQ_5465_32	9394	HS6ST1	1.11972	0.0452
SEQ_21319_196	79922	MRM1	-3.07494	0.0443		SEQ_16561_9	1	A1BG	-1.16827	0.0465								SEQ_22576_1	30835	CD209	-1.67418	0.0468
SEQ_7163_26	90070	LACRT	2.61149	0.0447		SEQ_8323_163	7033	TFF3	-1.43639	0.0471								SEQ_5358_3	4958	OMD	1.46351	0.0474
SEQ_21182_8	116461	TSEN15	-4.03561	0.0452		SEQ_4192_10	10327	AKR1A1	-1.57503	0.0477								SEQ_21319_196	79922	MRM1	-2.94826	0.0489
SEQ_15515_2	6288	SAA1	3.43701	0.0458		SEQ_14708_59	733	C8G	1.32308	0.0484								SEQ_15470_11	3074	HEXB	-1.34566	0.049
SEQ_13518_5	8853	ASAP2	-3.02929	0.0472		SEQ_5358_3	4958	OMD	1.47741	0.0492								SEQ_16613_3	1015	CDH17	-1.47554	0.0498
SEQ_4862_63	659	BMPR2	-1.28525	0.0476		SEQ_16558_2	4653	MYOC	1.42106	0.0496
SEQ_15587_20	2350	FOLR2	-1.22811	0.0484
SEQ_14151_4	9636	ISG15	-1.73665	0.0492
SEQ_15615_8	102725035	LILRB3	-2.36503	0.0495
